# Whole genome sequencing improves tissue of origin diagnosis and treatment options for cancer of unknown primary

**DOI:** 10.1101/2024.08.09.24311642

**Authors:** Richard J. Rebello, Atara Posner, Ruining Dong, Owen W.J. Prall, Tharani Sivakumaran, Camilla B. Mitchell, Aidan Flynn, Alex Caneborg, Catherine Mitchell, Sehrish Kanwal, Clare Fedele, Samantha Webb, Krista Fisher, Hui-Li Wong, Shiva Balachander, Wenying Zhu, Shannon Nicolson, Voula Dimitriadis, Nicholas Wilcken, Anna DeFazio, Bo Gao, Madhu Singh, Ian Collins, Christopher Steer, Mark Warren, Narayan Karanth, Huiling Xu, Andrew Fellowes, Rodney J. Hicks, Kym Pham Stewart, Charles Shale, Peter Priestley, Sarah-Jane Dawson, Joseph H.A. Vissers, Stephen B. Fox, Penelope Schofield, David Bowtell, Oliver Hofmann, Sean M. Grimmond, Linda Mileshkin, Richard W. Tothill

## Abstract

Genomics holds promise for precision treatment and identifying the primary tissue of origin (TOO) in cases of cancer of unknown primary (CUP). We evaluated the feasibility and diagnostic superiority of whole genome and transcriptome sequencing (WGTS) over conventional panel testing in 72 patients using routine pathology samples. WGTS not only detected all reportable mutations identified by panel testing but also uncovered additional clinically relevant features in 76% of cases. Utilizing a CUP prediction algorithm (CUPPA) trained on WGTS data of known primary cancers, WGTS informed TOO in 77% of cases. Importantly, WGTS suggested potential treatment options for 79% of patients, a significant improvement over the 62% informed by panel testing. Additionally, WGTS and CUPPA applied to 22 cell-free DNA samples yielded high-likelihood TOO predictions in 41% of cases. These findings demonstrate that WGTS is diagnostically superior to panel testing, broadens treatment options, and is feasible using archived tissues and cell-free DNA.
