## Supplementary table 1 for "Whole genome sequencing improves tissue of origin diagnosis and treatment options for cancer of unknown primary"

### Sheet: Supplementary table 1
	Supplementary table 1: Primer sequences for GAPDH PCR assay
	Primer Name	Forward primer sequence	Reverse primer sequence
	100	GTTCCAATATGATTCCACCC	CTCCTGGAAGATGGTGATGG
	200	AGGTGGAGCGAGGCTAGC	TTTTGCGGTGGAAATGTCCT
	300	AGGTGAGACATTCTTGCTGG	TCCACTAACCAGTCAGCGTC
	400	GCTCCTCCAGAATATGTGAGC	GCTCCTCCAGAATATGTGAGC
	500	GCTCCTCCAGAATATGTGAGC	GCTCCTCCAGAATATGTGAGC
	600	CTCTCTCCCATCCCTTCTCC	GCTCCTCCAGAATATGTGAGC
	800	CCTTTCCCCTCTCAACCTCT	CAGGACCGTTAACCCTTTCTC
