## Supplementary data 1 for "Whole genome sequencing improves tissue of origin diagnosis and treatment options for cancer of unknown primary"

### Sheet: Cover sheet
	Whole genome sequencing improves tissue of origin diagnosis and treatment options for cancer of unknown primary
	Supplementary data 1. WGTS cohort summary

### Sheet: Sheet2
CUP_ID	biopsy_site	biopsy_site_simplified	specimen_type	matched_panel_seq_type	WTS_available	CUP_classification_pre-sequencing	pre-sequencing_favoured_diagnosis	post-panel_favoured_diagnosis	post-WGS_favoured_diagnosis	CUP_classification_post-sequencing	CUPPA_expected_type	DNA_only_prediction	RNA_only_prediction	DNA&RNA_combined_prediction	DNA only Score	RNA Only	DNA+RNA Score	high_likelihood_CUPPA_DNA_or_DNA&RNA	Concordant_DNAonly	Concordant_RNAonly	Concordant_DNA+RNA	Concordant_TOO&CUPPA_DNA_or_DNA&RNA	WGS+CUPPA_resolved	post-CUPPA_favoured_type
1085	left retroperitoneal biopsy	Lymph node	FFPE	CCP	Yes	Clinicopathology resolved CUP	Colorectal	Colorectal	Colorectal	Clinicopathology resolved CUP	Colorectum/Appendix/SmallIntestine	Colorectum/Appendix/SmallIntestine	Esophagus/Stomach	Colorectum/Appendix/SmallIntestine	0.826	0.547	0.653	Y	Y	N	Y	Y	Y	Colorectal
1092	left supraclavicular lymph node	Lymph node	FFPE	CCP	No	Clinicopathology unresolved CUP	PDC	Breast	Breast	Clinicopathology resolved CUP	Breast	Breast	NA	NA	0.829	NA	NA	Y	Y	NA	NA	Y	Y	Breast
1093	mediastinal mass	Mediastinum	FFPE	CCP	Yes	Clinicopathology unresolved CUP	PDC	PDC	Lung	Clinicopathology resolved CUP	Lung: Non-small Cell	Lung: Non-small Cell	Lung: Non-small Cell	Lung: Non-small Cell	0.712	0.442	0.759	N	Y	Y	Y	Y	Y	Lung
1104	right supraclavicular lymph node	Lymph node	FFPE	CCP	Yes	Clinicopathology unresolved CUP	PDC	Lung	Lung	Clinicopathology resolved CUP	Lung: Non-small Cell	Lung: Non-small Cell	Lung: Non-small Cell	Lung: Non-small Cell	0.493	0.46	0.823	Y	Y	Y	Y	Y	Y	Lung
1107	uterus tubes and ovaries	Ovary	FFPE	CCP	Yes	Clinicopathology resolved CUP	Appendix	Appendix	Appendix	Clinicopathology resolved CUP	Colorectum/Appendix/SmallIntestine	Colorectum/Appendix/SmallIntestine	Colorectum/Appendix/SmallIntestine	Colorectum/Appendix/SmallIntestine	0.948	0.764	0.957	Y	Y	Y	Y	Y	Y	Appendix
1109	retroperitoneal mass	Other	FFPE	CCP	No	Clinicopathology unresolved CUP	PDC	SCC HPV	SCC HPV	Clinicopathology unresolved CUP	Not_Assessed_Uncertain_Path	Breast	NA	NA	0.54	NA	NA	N				NA	N	SCC HPV
1118	left groin	Other	FFPE	CCP	NA	Clinicopathology unresolved CUP	PDC	NA	NA	NA	NA	NA	NA	NA	NA	NA	NA	NA	NA	NA	NA	NA	NA	NA
1123	T8 Spinal Vertebrae	bone	FFPE	CCP	Yes	Clinicopathology unresolved CUP	PDC	Kidney	Kidney (Wilms tumour)	Clinicopathology resolved CUP	Not_Assessed_Out_Of_Scope	Skin: Other	Colorectum/Appendix/SmallIntestine	Colorectum/Appendix/SmallIntestine	0.189	0.644	0.315	N				NA	Y	Kidney (Wilms tumour)
1137	left Supraclavicular region	Lymph node	Fresh	CCP	Yes	Clinicopathology unresolved CUP	AD CK7+CK20+	AD CK7+CK20+	AD CK7+CK20+	Clinicopathology unresolved CUP	Not_Assessed_Uncertain_Path	Bile duct/Gallbladder	Esophagus/Stomach	Urothelial tract	0.551	0.645	0.324	N				NA	N	AD CK7+CK20+
1142	liver	Liver	Fresh	CCP	Yes	Clinicopathology unresolved CUP	AD CK7+CK20-	AD CK7+CK20-	AD CK7+CK20-	Clinicopathology unresolved CUP	Not_Assessed_Uncertain_Path	Bile duct/Gallbladder	Bile duct/Gallbladder	Bile duct/Gallbladder	0.753	0.838	0.921	Y				NA	Y	Cholangiocarcinoma
1144	paraspinal abdominal lymph node	Lymph node	FFPE	CCP	Yes	Clinicopathology unresolved CUP	PDC	PDC	PDC	Clinicopathology unresolved CUP	Not_Assessed_Uncertain_Path	Liver	Lung: Non-small Cell	Liver	0.986	0.388	0.66	Y				NA	Y	Liver
1146	right ileum	Bowel	Fresh	CCP	No	Clinicopathology unresolved CUP	AD CK7+CK20-	AD CK7+CK20-	Cholangiocarcinoma	Clinicopathology resolved CUP	Bile duct/Gallbladder	Bile duct/Gallbladder	NA	NA	0.666	NA	NA	N	Y	NA	NA	Y	Y	Cholangiocarcinoma
1147	right neck mass	Other	Fresh	CCP	No	Clinicopathology unresolved CUP	AD CK7+CK20-	Lung	Lung	Clinicopathology resolved CUP	Lung: Non-small Cell	Lung: Non-small Cell	NA	NA	0.987	NA	NA	Y	Y	NA	NA	Y	Y	Lung
1149	left neck lymph node	Lymph node	FFPE	CCP	Yes	Clinicopathology unresolved CUP	AD CK7+CK20-	AD CK7+CK20-KRAS+	AD CK7+CK20-KRAS+	Clinicopathology unresolved CUP	Not_Assessed_Uncertain_Path	Pancreas	Esophagus/Stomach	Pancreas	0.945	0.388	0.743	Y				NA	Y	Pancreas
1163	Liver	Liver	Fresh	CCP	Yes	Clinicopathology unresolved CUP	NECNOS	NECNOS	NECNOS	Clinicopathology unresolved CUP	Not_Assessed_Uncertain_Path	Breast	Lung: Small Cell	Breast	0.46	0.843	0.273	N				NA	N	NECNOS
1164	Liver	Liver	Fresh	TSO500	Yes	Clinicopathology unresolved CUP	UDMN	UDMN	Myoepithelial carcinoma	Clinicopathology resolved CUP	Not_Assessed_Out_Of_Scope	Bone/Soft tissue: Other	Bile duct/Gallbladder	Bile duct/Gallbladder	0.206	0.798	0.429	N				NA	Y	Myoepithelial carcinoma
1165	right upper lobe lung biopsy	Lung	FFPE	TSO500	Yes	Clinicopathology unresolved CUP	PDC	PDC	SCC HPV	Clinicopathology unresolved CUP	Not_Assessed_Uncertain_Path	Anogenital	Mesothelium	Anogenital	0.775	0.166	0.659	N				NA	N	SCC HPV
1168	right pleural effusion	Lung	FFPE	TSO500	Yes	Clinicopathology unresolved CUP	PDC	PDC	PDC	Clinicopathology unresolved CUP	Not_Assessed_Uncertain_Path	Lung: Non-small Cell	Ovary/Fallopian tube	Lung: Non-small Cell	0.461	0.233	0.387	N				NA	N	PDC
1170	lymph node	Lymph node	FFPE	TSO500	Yes	Clinicopathology unresolved CUP	PDC	PDC	Lung	Clinicopathology resolved CUP	Lung: Non-small Cell	Lung: Small Cell	Bile duct/Gallbladder	Lung: Non-small Cell	0.857	0.402	0.471	Y	N	N	Y	Y	Y	Lung
1173	right cervical lymph node	Lymph node	FFPE	TSO500	Yes	Clinicopathology unresolved CUP	PDC	Lung	Lung	Clinicopathology resolved CUP	Lung: Non-small Cell	Lung: Non-small Cell	Lung: Non-small Cell	Lung: Non-small Cell	0.996	0.483	0.984	Y	Y	Y	Y	Y	Y	Lung
1174	superficial parotidectomy	Parotid	FFPE	TSO500	Yes	Clinicopathology resolved CUP	Melanotic Schwannoma	Melanotic Schwannoma	Melanotic Schwannoma	Clinicopathology resolved CUP	Not_Assessed_Out_Of_Scope	Breast	Melanoma	Breast	0.686	0.832	0.309	N				NA	Y	Melanotic Schwannoma
1177	left shoulder mass	Other	FFPE	TSO500	Yes	Clinicopathology unresolved CUP	SCCNOS	Cutaneous SCC	Cutaneous SCC	Clinicopathology resolved CUP	Skin: Other	Skin: Other	Head and Neck: Other	Head and Neck: Other	0.419	0.241	0.611	N	Y	N	N	N	Y	Cutaneous SCC
1178	right chest mass	Other	Fresh	TSO500	Yes	Clinicopathology resolved CUP	Sarcoma	Sarcoma	Sarcoma	Clinicopathology resolved CUP	Osteosarcoma	Osteosarcoma	Bone/Soft tissue: Other	Bone/Soft tissue: Other	0.72	0.85	0.52	N	Y	N	N	N	Y	Sarcoma
1179	cerebellar tumour	Brain	FFPE	TSO500	Yes	Clinicopathology unresolved CUP	AD CK7+CK20-	AD CK7+CK20-	AD CK7+CK20-	Clinicopathology unresolved CUP	Not_Assessed_Uncertain_Path	Pancreas	Bile duct/Gallbladder	Pancreas	0.652	0.344	0.325	N				NA	N	AD CK7+CK20-
1182	liver	Liver	FFPE	TSO500	Yes	Clinicopathology unresolved CUP	AD CK7+CK20-	Cholangiocarcinoma	Cholangiocarcinoma	Clinicopathology resolved CUP	Bile duct/Gallbladder	Bile duct/Gallbladder	Bile duct/Gallbladder	Bile duct/Gallbladder	0.593	0.907	0.918	Y	Y	Y	Y	Y	Y	Cholangiocarcinoma
1183	right shoulder and dentinel lymph node	Lymph node	FFPE	TSO500	Yes	Clinicopathology resolved CUP	Skin Adnexal	Skin Adnexal	Skin Adnexal	Clinicopathology resolved CUP	Not_Assessed_Out_Of_Scope	Prostate	Breast	Breast	0.681	0.95	0.704	N				NA	Y	Skin Adnexal
1184	L4 spine	bone	FFPE	TSO500	Yes	Clinicopathology unresolved CUP	NECNOS	Prostate	Prostate	Clinicopathology resolved CUP	Prostate	Prostate	Lung: Small Cell	Prostate	0.989	0.332	0.946	Y	Y	N	Y	Y	Y	Prostate
1191	right cervical soft tissue mass	Other	FFPE	TSO500	Yes	Clinicopathology unresolved CUP	PDC	PDC	PDC	Clinicopathology unresolved CUP	Not_Assessed_Uncertain_Path	Prostate	Mesothelium	Bone/Soft tissue: Other	0.202	0.445	0.391	N				NA	N	PDC
1195	retroperitoneal lymph node biopsy	Lymph node	Fresh	N/A	Yes	Clinicopathology unresolved CUP	AD CK7+CK20+	AD CK7+CK20+	AD CK7+CK20+	Clinicopathology unresolved CUP	Not_Assessed_Uncertain_Path	Pancreas	Esophagus/Stomach	Pancreas	0.51	0.282	0.444	N				NA	N	AD CK7+CK20+
1198	left perinephric mass	Other	FFPE	TSO500	Yes	Clinicopathology unresolved CUP	PDC	PDC	Lung	Clinicopathology resolved CUP	Lung: Non-small Cell	Lung: Non-small Cell	Lung: Non-small Cell	Lung: Non-small Cell	0.994	0.768	0.991	Y	Y	Y	Y	Y	Y	Lung
1200	right frontal lobe region	Brain	FFPE	TSO500	Yes	Clinicopathology unresolved CUP	AD CK7+CK20-	AD CK7+CK20-	AD CK7+CK20-	Clinicopathology unresolved CUP	Not_Assessed_Uncertain_Path	Salivary gland/Adenoid cystic	Lung: Non-small Cell	Breast	0.345	0.354	0.187	N				NA	N	AD CK7+CK20-
1201	T5 tumour	bone	FFPE	TSO500	Yes	Clinicopathology resolved CUP	Gastric	Gastric	Gastric	Clinicopathology resolved CUP	Esophagus/Stomach	Esophagus/Stomach	Bile duct/Gallbladder	Esophagus/Stomach	0.97	0.449	0.872	Y	Y	N	Y	Y	Y	Gastric
1202	periumbilical lesion	Other	FFPE	TSO500	Yes	Clinicopathology resolved CUP	Breast	Breast	Breast	Clinicopathology resolved CUP	Breast	Breast	Breast	Breast	0.685	0.937	0.95	Y	Y	Y	Y	Y	Y	Breast
1204	small bowel	Bowel	FFPE	TSO500	Yes	Clinicopathology unresolved CUP	AD CK7+CK20+	AD CK7+CK20+	AD CK7+CK20+	Clinicopathology unresolved CUP	Not_Assessed_Uncertain_Path	Colorectum/Appendix/SmallIntestine	Colorectum/Appendix/SmallIntestine	Colorectum/Appendix/SmallIntestine	0.988	0.786	0.982	Y				NA	Y	Colorectal
1205	brain	Brain	FFPE	TSO500	Yes	Clinicopathology unresolved CUP	AD CK7+CK20+	Bladder	Bladder	Clinicopathology resolved CUP	Urothelial tract	Urothelial tract	Urothelial tract	Urothelial tract	0.948	0.752	0.961	Y	Y	Y	Y	Y	Y	Bladder
1206	left supraclavicular lymph node	Lymph node	Fresh	TSO500	Yes	Clinicopathology unresolved CUP	PDC	Kidney	Kidney	Clinicopathology resolved CUP	Kidney	Kidney	Kidney	Kidney	0.989	0.925	0.992	Y	Y	Y	Y	Y	Y	Kidney
1208	ascitic fluid	Other	FFPE	TSO500	Yes	Clinicopathology unresolved CUP	AD CK7+CK20+	AD CK7+CK20+	AD CK7+CK20+	Clinicopathology unresolved CUP	Not_Assessed_Uncertain_Path	Breast	Esophagus/Stomach	Esophagus/Stomach	0.536	0.441	0.234	N				NA	N	AD CK7+CK20+
1209	peritoneal and omental biopsy	Peritoneum	FFPE	TSO500	Yes	Clinicopathology resolved CUP	Mesothelioma	Mesothelioma	Mesothelioma	Clinicopathology resolved CUP	Mesothelium	Mesothelium	Mesothelium	Mesothelium	0.66	0.949	0.946	Y	Y	Y	Y	Y	Y	Mesothelioma
1211	chest wall	Mediastinum	FFPE	TSO500	Yes	Clinicopathology resolved CUP	Kidney	Kidney	Kidney	Clinicopathology resolved CUP	Kidney	Kidney	Lung: Non-small Cell	Kidney	0.8	0.4	0.66	Y	Y	N	Y	Y	Y	Kidney
1212	liver	Liver	FFPE	TSO500	Yes	Clinicopathology unresolved CUP	PDC	PDC	Cholangiocarcinoma	Clinicopathology resolved CUP	Bile duct/Gallbladder	Bile duct/Gallbladder	Bile duct/Gallbladder	Bile duct/Gallbladder	0.88	0.47	0.87	Y	Y	Y	Y	Y	Y	Cholangiocarcinoma
1215	lung lesion	Lung	Fresh	TSO500	Yes	Clinicopathology resolved CUP	Sarcoma	Sarcoma	Sarcoma	Clinicopathology resolved CUP	Bone/Soft tissue: Other	Bone/Soft tissue: Other	Bone/Soft tissue: Other	Bone/Soft tissue: Other	0.548	0.921	0.912	Y	Y	Y	Y	Y	Y	Sarcoma
1216	pericardial fluid	Other	FFPE	TSO500	Yes	Clinicopathology unresolved CUP	AD CK7+CK20+	AD CK7+CK20+	AD CK7+CK20+	Clinicopathology unresolved CUP	Not_Assessed_Uncertain_Path	Pancreas	Esophagus/Stomach	Pancreas	0.97	0.419	0.881	Y				NA	Y	Pancreas
1218	ovarian mass	Ovary	FFPE	TSO500	Yes	Clinicopathology unresolved CUP	UDMN	UDMN	UDMN HPV	Clinicopathology unresolved CUP	Not_Assessed_Uncertain_Path	Esophagus/Stomach	Anogenital	Anogenital	0.48	0.58	0.62	N				NA	N	UDMN HPV
1221	left posterior iliac biopsy	Lymph node	FFPE	TSO500	Yes	Clinicopathology unresolved CUP	SCCNOS	Urothelial	Urothelial	Clinicopathology resolved CUP	Urothelial tract	Urothelial tract	Breast	Urothelial tract	0.974	0.212	0.79	Y	Y	N	Y	Y	Y	Urothelial
1224	left upper gluteal biopsy	Other	FFPE	TSO500	Yes	Clinicopathology unresolved CUP	AD CK7+CK20+	AD CK7+CK20+	AD CK7+CK20+	Clinicopathology unresolved CUP	Not_Assessed_Uncertain_Path	Pancreas	Esophagus/Stomach	Esophagus/Stomach	0.407	0.459	0.531	N				NA	N	AD CK7+CK20+
1225	left ext iliac lymph node biopsy	Lymph node	FFPE	TSO500	Yes	Clinicopathology unresolved CUP	AD CK7+CK20-	AD CK7+CK20-	AD CK7+CK20-	Clinicopathology unresolved CUP	Not_Assessed_Uncertain_Path	Breast	Breast	Breast	0.597	0.946	0.946	Y				NA	Y	Breast
1226	liver	Liver	FFPE	TSO500	Yes	Clinicopathology unresolved CUP	AD CK7+CK20+	Cholangiocarcinoma	Cholangiocarcinoma	Clinicopathology resolved CUP	Bile duct/Gallbladder	Esophagus/Stomach	Esophagus/Stomach	Esophagus/Stomach	0.564	0.677	0.737	N	N	N	N	N	Y	Cholangiocarcinoma
1227	supraclavicular lymph node	Lymph node	Fresh	TSO500	Yes	Clinicopathology unresolved CUP	AD CK7-CK20+CDX2+	AD CK7-CK20+CDX2+	AD CK7-CK20+CDX2+	Clinicopathology unresolved CUP	Not_Assessed_Uncertain_Path	Pancreas	Mesothelium	Pancreas	0.651	0.334	0.426	N				NA	N	AD CK7-CK20+CDX2+
1228	cervical mass	Other	FFPE	TSO500	Yes	Clinicopathology unresolved CUP	PDC	PDC	PDC	Clinicopathology unresolved CUP	Not_Assessed_Uncertain_Path	Salivary gland/Adenoid cystic	Head and Neck: Other	Head and Neck: Other	0.29	0.56	0.38	N				NA	N	PDC
1230	perigastric lymph node aspirate	Lymph node	FFPE	TSO500	Yes	Clinicopathology resolved CUP	Ovarian	Ovarian	Ovarian	Clinicopathology resolved CUP	Ovary/Fallopian tube	Ovary/Fallopian tube	Ovary/Fallopian tube	Ovary/Fallopian tube	0.9	0.93	0.97	Y	Y	Y	Y	Y	Y	Ovarian
2016	vaginal vault biopsy	Other	FFPE	CCP	Yes	Clinicopathology resolved CUP	Ovarian	Ovarian	Ovarian	Clinicopathology resolved CUP	Ovary/Fallopian tube	Ovary/Fallopian tube	Ovary/Fallopian tube	Ovary/Fallopian tube	0.959	0.857	0.97	Y	Y	Y	Y	Y	Y	Ovarian
2028	Ileocolic resection	Other	FFPE	CCP	Yes	Clinicopathology unresolved CUP	PDC	PDC	Ovarian	Clinicopathology resolved CUP	Ovary/Fallopian tube	Ovary/Fallopian tube	Lung: Non-small Cell	Ovary/Fallopian tube	0.58	0.224	0.363	N	Y	N	Y	Y	Y	Ovarian
4013	pleura	Lung	FFPE	CCP	Yes	Clinicopathology unresolved CUP	PDC	Lung	Lung	Clinicopathology resolved CUP	Lung: Non-small Cell	Lung: Non-small Cell	Lung: Non-small Cell	Lung: Non-small Cell	0.994	0.474	0.982	Y	Y	Y	Y	Y	Y	Lung
5010	breast left axillary lymoh node	Lymph node	Fresh	CCP	Yes	Clinicopathology unresolved CUP	PDC	PDC	Breast	Clinicopathology resolved CUP	Breast	Breast	Ovary/Fallopian tube	Breast	0.93	0.36	0.55	Y	Y	N	Y	Y	Y	Breast
5011	left iliac crest	bone	FFPE	CCP	NA	Clinicopathology unresolved CUP	PDC	NA	NA	NA	NA	NA	NA	NA	NA	NA	NA	NA	NA	NA	NA	NA	NA	NA
7018	abdominal lymph node	Lymph node	FFPE	CCP	Yes	Clinicopathology unresolved CUP	SCC p16+	SCC HPV	SCC HPV	Clinicopathology unresolved CUP	Not_Assessed_Uncertain_Path	Anogenital	Anogenital	Anogenital	0.968	0.704	0.958	Y				NA	Y	Anogenital
7031	lung lower left lobe	Lung	FFPE	CCP	Yes	Clinicopathology unresolved CUP	UDMN	Lung	Lung	Clinicopathology resolved CUP	Lung: Non-small Cell	Lung: Non-small Cell	Bone/Soft tissue: Other	Lung: Non-small Cell	0.993	0.359	0.931	Y	Y	N	Y	Y	Y	Lung
7041	liver	Liver	FFPE	TSO500	Yes	Clinicopathology unresolved CUP	AD CK7+CK20-	Cholangiocarcinoma	Cholangiocarcinoma	Clinicopathology resolved CUP	Bile duct/Gallbladder	Breast	Bile duct/Gallbladder	Bile duct/Gallbladder	0.309	0.862	0.511	N	N	Y	Y	Y	Y	Cholangiocarcinoma
7042	para-aortic node	Lymph node	FFPE	TSO500	Yes	Clinicopathology unresolved CUP	PDC	PDC	NETNOS	Clinicopathology unresolved CUP	Not_Assessed_Uncertain_Path	Prostate	Small intestine/Colorectum: NET	Small intestine/Colorectum: NET	0.378	0.934	0.38	N				NA	N	NETNOS
8013	spinal	bone	FFPE	CCP	Yes	Clinicopathology unresolved CUP	AD CK7+CK20+	AD CK7+CK20+	AD CK7+CK20+	Clinicopathology unresolved CUP	Not_Assessed_Uncertain_Path	Bile duct/Gallbladder	Bile duct/Gallbladder	Bile duct/Gallbladder	0.698	0.688	0.85	Y				NA	Y	Cholangiocarcinoma
8016	cervical lymph node	Lymph node	FFPE	TSO500	Yes	Clinicopathology unresolved CUP	AD CK7+CK20-	AD CK7+CK20-	Lung	Clinicopathology resolved CUP	Lung: Non-small Cell	Lung: Non-small Cell	Lung: Non-small Cell	Lung: Non-small Cell	0.98	0.74	0.98	Y	Y	Y	Y	Y	Y	Lung
1209-2	lung	Lung	FFPE	N/A	Yes	Clinicopathology unresolved CUP	AD CK7+CK20-	AD CK7+CK20-	AD CK7+CK20-	Clinicopathology unresolved CUP	Not_Assessed_Uncertain_Path	Bile duct/Gallbladder	Lung: Non-small Cell	Bile duct/Gallbladder	0.41	0.63	0.44	N				NA	N	AD CK7+CK20-
B015	left axillary lymph node	Lymph node	FFPE	CCP	Yes	Clinicopathology unresolved CUP	PDC	Lung	Lung	Clinicopathology resolved CUP	Lung: Non-small Cell	Lung: Non-small Cell	Lung: Non-small Cell	Lung: Non-small Cell	0.995	0.649	1	Y	Y	Y	Y	Y	Y	Lung
B032	right lung	Lung	FFPE	TSO500	Yes	Clinicopathology resolved CUP	Pancreas	Pancreas	Pancreas	Clinicopathology resolved CUP	Pancreas	Breast	Bile duct/Gallbladder	Bile duct/Gallbladder	0.277	0.304	0.36	N	N	N	N	N	Y	Pancreas
D004	duodenum	Bowel	FFPE	CCP	Yes	Clinicopathology unresolved CUP	AD CK7-CK20-	Lung	Lung	Clinicopathology resolved CUP	Lung: Non-small Cell	Lung: Non-small Cell	Colorectum/Appendix/SmallIntestine	Lung: Non-small Cell	0.976	0.708	0.711	Y	Y	N	Y	Y	Y	Lung
D005	right groin	Other	FFPE	CCP	Yes	Clinicopathology unresolved CUP	AD CK7+CK20-	AD CK7+CK20-	Endometrioid carcinoma	Clinicopathology resolved CUP	Not_Assessed_Out_Of_Scope	Pancreas	Ovary/Fallopian tube	Ovary/Fallopian tube	0.37	0.4	0.46	N				NA	Y	Endometrioid carcinoma
D007	right colon	Bowel	FFPE	CCP	Yes	Clinicopathology resolved CUP	Ovarian	Ovarian	Ovarian	Clinicopathology resolved CUP	Ovary/Fallopian tube	Ovary/Fallopian tube	Ovary/Fallopian tube	Ovary/Fallopian tube	0.896	0.942	0.976	Y	Y	Y	Y	Y	Y	Ovarian
D009	liver	Liver	FFPE	TSO500	Yes	Clinicopathology unresolved CUP	PDC	PDC	PDC	Clinicopathology unresolved CUP	Not_Assessed_Uncertain_Path	Liver	Liver	Liver	0.982	0.942	0.992	Y				NA	Y	Liver
D013	left lateral hepatectomy	Liver	FFPE	TSO500	Yes	Clinicopathology unresolved CUP	AD CK7+CK20+	Cholangiocarcinoma	Cholangiocarcinoma	Clinicopathology resolved CUP	Bile duct/Gallbladder	Bile duct/Gallbladder	Bile duct/Gallbladder	Bile duct/Gallbladder	0.422	0.834	0.834	Y	Y	Y	Y	Y	Y	Cholangiocarcinoma
D016	liver	Liver	Fresh	TSO500	Yes	Clinicopathology resolved CUP	Cholangiocarcinoma	Cholangiocarcinoma	Cholangiocarcinoma	Clinicopathology resolved CUP	Bile duct/Gallbladder	Bile duct/Gallbladder	Bile duct/Gallbladder	Bile duct/Gallbladder	0.851	0.885	0.954	Y	Y	Y	Y	Y	Y	Cholangiocarcinoma
D024	left axilla LN	Lymph node	FFPE	TSO500	Yes	Clinicopathology unresolved CUP	NECNOS	Merkel cell carcinoma	Merkel cell carcinoma	Clinicopathology resolved CUP	Skin: Other	Skin: Other	Lung: Small Cell	Skin: Other	0.9	0.89	0.87	Y	Y	N	Y	Y	Y	Merkel cell carcinoma
W016	bone	bone	FFPE	TSO500	Yes	Clinicopathology unresolved CUP	AD CK7+CK20-	AD CK7+CK20-	AD CK7+CK20-	Clinicopathology unresolved CUP	Not_Assessed_Uncertain_Path	Breast	Breast	Breast	0.678	0.917	0.925	Y				NA	Y	Breast
W019	left rib	bone	FFPE	TSO500	Yes	Clinicopathology unresolved CUP	PDC	PDC	PDC	Clinicopathology unresolved CUP	Not_Assessed_Uncertain_Path	Lung: Non-small Cell	Esophagus/Stomach	Lung: Non-small Cell	0.295	0.285	0.38	N				NA	N	PDC
W020	subcutaneous nodules	Lymph node	FFPE	TSO500	Yes	Clinicopathology unresolved CUP	AD CK7+CK20-	AD CK7+CK20-	AD CK7+CK20-	Clinicopathology unresolved CUP	Not_Assessed_Uncertain_Path	Lung: Non-small Cell	Bile duct/Gallbladder	Bile duct/Gallbladder	0.497	0.499	0.444	N				NA	N	AD CK7+CK20-
W021	liver	Liver	Fresh	TSO500	Yes	Clinicopathology unresolved CUP	PDC	PDC	Mesothelioma	Clinicopathology resolved CUP	Mesothelium	Uterus:Endometrium	Mesothelium	Uterus:Endometrium	0.59	0.48	0.15	N	N	Y	N	N	Y	Mesothelioma
